# Priming of Multiple HIV Neutralizing B Cell Precursors in Humans

**DOI:** 10.64898/2026.05.02.26352058

**Authors:** Chen-Hao Yeh, Stephen R. Walsh, Ruth J. Parsons, Qianyi E. Zhang, Bhishem Thakur, Kijun Song, Kejun Liu, Hélène Fradin Kirshner, Elizabeth Van ltallie, Matthew Clark, William O. Hahn, Shengli Song, Liwen Lin, Hsin-I Huang, Jade Lugo, Alex Quan, Yue Xue, Yue Chen, Ryan Tuck, Katayoun Mansouri, Taylor N. Spence, Helena A. Laukaitis, Rob Parks, Margaret Barr, Elise Schweer, Nicholas Levering, Amanda Eaton, Shaunna Shen, Katarzyna Janowska, Victor Ilevbare, Graham Johnson, Peng Wang, Derek Cain, Aria Arus-Altuz, Elizabeth Donahue, Ilya Zhbannikov, Madison Berry, Sravani Venkatayogi, Joshua S. Martin Beem, Ollivier Hyrien, Pei-Chun Yu, Laura L. Polakowski, India Tindale, Claudio Yurdadon, Randy Burnham, Jessica Andriesen, Kshitij Wagh, Michael S. Seaman, Emmanuel B. Walter, Garnett Kelsoe, M. Juliana McElrath, Lawrence Corey, Kenneth Mayer, Persephone Borrow, Wilton Williams, Kevin O. Saunders, Kevin Wiehe, David Montefiori, Robert J. Edwards, Priyamvada Acharya, Lindsey Baden, Barton F. Haynes

**Affiliations:** Duke Human Vaccine Institute, Duke University School of Medicine, Durham, NC, 27710, USA; Department of Medicine, Duke University School of Medicine, Durham, NC 27710, USA; Mass General Brigham, Boston, MA 02119, USA; Harvard Medical School, Boston, MA 02115, USA; Department of Surgery, Duke University School of Medicine, Durham, NC 27710, USA; Department of Integrative Immunobiology, Duke University School of Medicine, Durham, NC 27710, USA; Department of Biochemistry, Duke University School of Medicine, Durham, NC 27710, USA; Fred Hutchinson Cancer Center, Seattle, WA 98109, USA; National Institute of Allergy and Infectious Diseases; Department of Medicine, Division of Allergy and Infectious Disease, University of Washington, Seattle, WA 98195, USA; Beth Israel Deaconess Medical Center, Boston, MA 02215, USA; The Fenway Institute, Boston, MA 02215, USA; Centre for Immuno-Oncology, Nuffield Department of Clinical Medicine, University of Oxford, Oxford, OX3 7DQ, United Kingdom; Department of Molecular Genetics and Microbiology, Duke University School of Medicine, Durham, NC 27710, USA

**Keywords:** Human Immunodeficiency Virus, B cell, transmitted/founder virus, neutralizing antibody, vaccine, clinical trial

## Abstract

Induction of broadly neutralizing antibodies (bnAbs) remains a major goal of HIV vaccine development. In a Phase I clinical trial, we evaluated the immunogenicity of CH505 transmitted/founder (TF) envelope trimer designed to prime precursors of the heavy chain third complementarity determining region (CDRH3)-dominant class of CD4-binding site (CD4bs) HIV bnAbs. Neutralizing memory B-cell lineages were isolated from all vaccine recipients, including lineages targeting the CD4bs, V1/V3, and gp120/gp41 interface. Candidate CDRH3-dominant, CD4bs bnAb precursor lineages were identified in 73% of vaccinees, including one lineage that exhibited limited heterologous neutralization of global HIV-1 isolates. Structural analyses defined the modes of Env recognition by these three antibody classes. Together, these findings demonstrate that immunization with the CH505 TF trimer can prime a diverse, polyclonal repertoire of bnAb precursor lineages in humans, providing multiple starting points for sequential immunization strategies aimed at eliciting broadly neutralizing HIV-1 antibodies.

**HIGHLIGHTS:**

- CH505 TF trimer immunogen induced autologous tier-2 neutralizing B cell lineages in all vaccine recipients.
- S365P-sensitive, CDRH3-dominant CD4-binding-site bnAb precursor candidates were detected in 73% of vaccinees.
- A single immunogen primed neutralizing antibody lineages targeting the CD4bs, V1/V3, and gp120/gp41 interface.
- High S365P-sensitive CD4bs responses were associated with distinct NK- and CD8⁺ T-cell states.
