## Supplementary material for "Priming of Multiple HIV Neutralizing B Cell Precursors in Humans": Table S1-S3 and Data S1-S2: Data S2.xlsx

### Sheet: Sheet1
Data S2. Total mAb Binding LogAUC and Neutralization IC50
		ELISA Binding LogAUC												Neutralization IC50 (µg/mL)
PT UID	Ab ID	CH0505_TF D7gp120/293F/Mon	CH0505_CON D7gp120_D368R_avi/293F/Mon	CH505TFD8N156KN160K_avi/293i Mon	CH505TFgp120lV123_GSlinker_core_v2/293F/Mon	CH505TFgp120lV123_GSlinker_core_v2_G367R/293F/core	CH505TFgp120lV123_GSlinker_core_v2_STGv2_avi/293F	CH505TFchim.6R.SOSIP.MD39_2P_csorta.10lnQQ-avi-Bio/GnTi- (strep)	CH505M5.G458Y_K282D_G459I.chim.6R.SOSIP.MD39_2P_csorta.10lnQQ-avi-Bio/GnTI- (strep)	CH505M5.G458Ychim.6R.SOSIP.MD39_2P_csorta.10lnQQ-avi-Bio/GnTI- (Strep)		PT UID	Ab ID	CH505.gly4	CH505gly4.S365P	CH505.w4.3	CH505.TF
67	DH1725.1	10.53	11.04	8.051	0.006	0.01	0.003	17.73	17.6	17.38		67	DH1725.1	0.0740376	0.0808829	0.0757064	0.0649563
67	DH1725.2	10.38	10.71	7.731	0.005	0.013	0.008	17.99	17.55	17.36		67	DH1725.2	0.073352	0.10094	0.0621474	0.0924
67	DH1735.1	17.63	1.043	16.69	16	0.014	16.73	17.31	16.55	17.57		67	DH1735.1	0.10389	15.5806	0.00677807	7.42513
67	DH1735.2	17.43	0.06571	16.44	16.21	0.016	17.74	17.56	16.9	18.06		67	DH1735.2	0.0633218	22.5894	0.00520572	4.30734
67	DH1802.1	7.453	7.617	5.084	0.058	0.019	0.08	15.69	14.14	13.55		67	DH1802.1	0.757418	0.612057	0.481113	1.50336
67	DH1803	7.531	7.573	5.966	0.062	0.018	0.039	18.02	16.7	16.34		67	DH1803	0.2235	0.167846	0.175822	0.3109
67	DH1804	8.2	8.721	5.067	1.221	0.019	0.834	17.23	14.95	14.04		67	DH1804	0.432331	0.590985	0.395482	0.536814
67	DH1837	12.56	6.36	8.905	0.006	0.013	0.007	17.65	16.94	17.86		67	DH1837	0.0618549	2.9798	0.0746273	10.2832
67	DH1838	5.765	6.226	7.19	0.011	0.016	0.008	16.88	16.56	16.46		67	DH1838	3.20933	4.5207	0.90008	1.39899
67	DH1839.1	8.319	8.409	9.008	0.009	0.015	0.008	17.81	17.16	16.95		67	DH1839.1	1.88888	2.46981	0.411542	0.564245
67	DH1840.1	7.47	7.614	5.266	0.007	0.013	0.008	16.91	15.64	15.13		67	DH1840.1	0.593933	0.6546	0.53766	0.636183
86	DH1732.1	8.573	7.856	7.316	0.1351	0.06182	0	10.11	12.67	13.84		86	DH1732.1	0.312646	0.155459	0.116079	0.175888
86	DH1732.2	6.864	6.993	6.451	0.01223	0	0	9.174	11.86	12.57		86	DH1732.2	1.21357	0.768838	0.495452	0.363593
86	DH1738.1	7.574	8.083	8.441	1.252	0.034	0.083	17.88	16.44	16.26		86	DH1738.1	0.728608	1.43585	0.609997	0.78449
86	DH1777.1	13.45	0	8.361	0.1799	0	0	9.659	11.76	12.72		86	DH1777.1	0.0294653	0.0223375	0.262779	9.63061
86	DH1779	7.685	6.722	6.314	0	0	0	8.257	10.96	12.24		86	DH1779	25.9291	30.4669	0.799274	1.07832
123	DH1595.1	15.249	12.942	15.517	16.108	11.208	12.531	16.546	11.021	16.802		123	DH1595.1	0.00079637	0.00127508	0.0188734	0.177811
123	DH1595.2	13.93	5.039	11.52	12.42	6.392	7.236	10.93	2.113	14.79		123	DH1595.2	<0.001	0.00457249	0.00985674	0.436107
123	DH1595.3	15.679	5.434	16.15	16.718	1.918	3.87	17.739	3.596	17.667		123	DH1595.3	<0.001	0.0921485	0.0200299	1.60287
123	DH1708.1	0.0003727	0	0	0	0	0	10.07	11.8	12.39		123	DH1708.1	5.26123	7.69686	0.180262	2.88919
123	DH1723.1	17.54	17.16	17.26	17.18	16.07	0.102	18.27	0.08284	6.16		123	DH1723.1	0.00377558	0.00513908	0.0282356	0.261657
123	DH1723.2	18.28	17.93	18.09	17.3	16.95	0.026	19.55	1.705	1.956		123	DH1723.2	0.337024	0.0305592	0.0516835	0.392798
123	DH1744.1	8.418	7.362	6.14	0	0	0	8.946	11.69	12.47		123	DH1744	0.836692	0.508833	0.402856	0.412558
123	DH1759.1	13.13	11.06	10.81	11.8	11.28	0	10.46	0.1005	0.5067		123	DH1759.1	10.3227	1.78192	0.0624392	0.599289
123	DH1760	6.466	6.066	5.276	0.002878	0	0	8.193	10.49	11.43		123	DH1760	0.729829	0.725707	0.451611	0.591902
123	DH1761.1	8.612	7.838	7.005	0	0	0	9.867	12.37	13.46		123	DH1761.1	0.361562	0.348979	0.155195	0.193308
123	DH1762	4.133	3.887	2.415	0	0	0	8.217	10.66	11.4		123	DH1762	>50	>50	6.8799	23.6775
123	DH1763	5.783	5.448	4.929	0	0	0.06346	7.888	11.26	11.79		123	DH1763	1.33581	1.20502	0.39803	0.545476
123	DH1820	6.326	7.187	2.396	0.08	0.055	0.006	18.61	17.89	18.07		123	DH1820	2.39691	2.38773	0.636488	0.688256
123	DH1821	12.7	13.56	13.4	0.318	0.091	0.005	18.89	18.65	18.55		123	DH1821	1.22534	1.70846	0.544803	0.813419
123	DH1822	10.09	10.48	6.263	1.1	0.591	0.006	19.68	16.77	15.38		123	DH1822	0.159833	0.201152	0.216936	0.251106
123	DH1823.1	8.781	8.822	7.585	0.021	0.028	0.009	18.19	16.84	16.58		123	DH1823.1	0.421235	0.653495	0.64238	1.23466
123	DH1824	5.751	5.877	6.825	0.06	0.027	0.098	15.48	13.51	13.17		123	DH1824	2.84499	2.47522	1.75263	1.74767
123	DH1825.1	9.2	9.59	5.653	0.032	0.03	0.049	17.91	14.7	13.2		123	DH1825.1	1.66791	1.56954	1.53321	1.89284
123	DH1826.1	7.104	7.674	5.054	0.17	0.014	0.15	15.94	15.21	14.62		123	DH1826.1	0.541865	0.743992	0.452743	0.774368
185	DH1541.1	15.68	0.701	15.305	16.792	12.224	0.497	16.256	14.404	15.813		185	DH1541.1	0.01	>50	0.0569754	1.87118
185	DH1726.1	6.067	4.938	0.431	0	0	0	8.979	11.14	11.83		185	DH1726.1	0.786537	0.51832	0.720766	0.955481
185	DH1726.2	5.372	4.985	0.4595	0	0	0	7.317	11.16	11.27		185	DH1726.2	0.903864	0.545788	0.921246	0.764171
185	DH1726.3	5.638	5.261	0.7313	0	0	0	8.761	11.38	11.91		185	DH1726.3	0.612879	0.448331	0.55574	0.624625
185	DH1727.1	8.944	8.107	5.241	0	0	0	9.232	12.24	12.73		185	DH1727.1	0.23728	0.172148	0.0968999	0.142419
185	DH1727.2	7.534	6.769	4.064	0	0	0	8.126	10.83	11.07		185	DH1727.2	0.8088	0.917324	0.535956	0.569259
185	DH1727.3	7.924	7.245	4.092	0.03243	0	0	8.442	11.03	11.91		185	DH1727.3	0.315975	0.251979	0.225337	0.201096
185	DH1727.4	5.912	5.125	2.815	>100	0.1655	0.2145	7.254	9.261	9.502		185	DH1727.4	0.875805	0.742295	0.682576	0.628789
185	DH1728.1	6.018	5.136	2.845	1.387	0.09894	0.176	7.481	10.08	10.46		185	DH1728.1	4.55757	4.86407	1.62795	1.864
185	DH1728.2	6.052	5.172	2.229	0.01152	0	0	7.328	10.45	11		185	DH1728.2	4.33589	7.81435	4.25149	3.94638
185	DH1764	3.296	2.411	0.6445	0	0	0	4.641	7.177	6.88		185	DH1764	15.7623	12.9686	17.4408	12.5045
185	DH1765	6.546	5.789	2.741	0	0	0	6.62	8.637	9.107		185	DH1765	1.27205	0.964776	0.850055	0.588514
185	DH1766	7.09	6.406	2.263	0	0	0	8.312	10.85	11.98		185	DH1766	6.65856	12.6765	9.32714	7.81553
185	DH1767	6.165	6.046	4.265	0.002827	0	0	9.191	10.98	12.44		185	DH1767	1.45583	1.44427	0.532321	0.591166
185	DH1768.1	10.3	0.02627	5.221	0.9361	0.4543	0	10.58	12.28	14.74		185	DH1768.1	0.00916381	2.36401	0.162151	6.55714
192	DH1729.1	5.731	5.096	4.32	0	0	0	7.627	11.03	11.98		192	DH1729.1	1.2001	0.767589	0.492615	0.49359
192	DH1729.2	5.945	6.525	6.356	0.016	0.019	0.013	16.86	15.32	14.66		192	DH1729.2	2.94464	4.33412	1.84969	2.62558
192	DH1730.1	6.99	6.604	3.843	0	0.01991	0	8.444	11.17	12.29		192	DH1730.1	0.633279	0.581387	0.307926	0.391776
192	DH1730.2	7.926	7.755	5.512	0.021	0.021	0.003	16.64	16.59	15.83		192	DH1730.2	0.52252	0.8693	0.611322	0.68589
192	DH1734.1	19.51	0.0695	16.17	11.28	0.018	12.04	19.97	19.03	20.24		192	DH1734.1	0.0300327	4.39548	0.0133165	6.45878
192	DH1734.2	17.03	0.06959	15.3	13.09	0.019	14.1	18.32	17.9	18.41		192	DH1734.2	0.0600623	3.64932	0.00870159	9.88283
192	DH1772	10.1	8.916	7.377	0	0	0	9.87	13.34	14.3		192	DH1772	0.439302	0.336597	0.235876	0.278182
192	DH1773	5.74	5.627	5.591	1.466	0.1427	0.1865	7.845	9.987	11.17		192	DH1773	0.87718	0.62557	0.522244	0.529419
192	DH1797	7.478	8.033	4.802	0.026	0.02	0.024	17.63	14	13.32		192	DH1797	0.572897	0.619064	0.342719	0.475768
192	DH1799	8.273	9.011	6.472	0.014	0.027	0.029	17.69	15.41	14.37		192	DH1799	3.11245	3.09557	1.09799	1.92333
192	DH1801	4.011	4.338	2.834	0.011	0.012	0.006	14.12	11.82	11.6		192	DH1801	7.20455	7.85188	4.7745	6.34215
283	DH1769	2.425	0.08715	1.661	2.458	0.252	0.4689	2.438	0.03274	3.339		283	DH1769	44.3555	48.2922	5.32224	3.94189
283	DH1770.1	7.735	6.858	6.326	0	0	0	8.136	11.21	12.36		283	DH1770.1	19.3596	9.13843	0.487572	0.38817
283	DH1771	5.392	4.575	3.7	0	0	0	7.012	9.614	10.15		283	DH1771	>50	>50	1.68515	1.37697
283	DH1787	10.22	10.89	6.772	0.008	0.039	0.009	19.2	17.23	16.3		283	DH1787	0.0911667	0.182526	0.182758	0.159421
283	DH1789	7.729	8.092	4.683	0.01	0.045	0.01	15.92	14.25	13.44		283	DH1789	0.387974	0.566176	0.534062	0.515768
283	DH1790	2.79	3.277	4.422	0.019	0.022	0.032	12.53	10.14	9.888		283	DH1790	>25	>25	6.84309	16.7209
283	DH1791	6.038	6.339	6.434	0.05	0.02	0.027	16.6	14.32	14.3		283	DH1791	>25	>25	1.60735	1.67297
283	DH1792	6.385	7.142	4.991	0.01	0.022	0.009	20.74	20.2	19.77		283	DH1792	2.56759	1.76633	0.922337	2.65184
283	DH1794	8.253	8.841	9.297	0.011	0.019	0.012	20.19	18.79	18.52		283	DH1794	1.11766	1.06521	0.502252	0.832758
283	DH1795.1	8.513	9.088	10.06	0.009	0.018	0.007	20.19	19.21	19.06		283	DH1795.1	0.605164	0.954413	0.624934	0.986829
283	DH1796	8.725	8.702	11.03	1.407	0.019	1.137	19.96	18.39	17.82		283	DH1796	>25	>25	0.717561	1.41
283	DH1968	13.613	0	13.338	14.134	0	13.048	14.007	13.078	11.256		283	DH1968	<0.01	<0.01	0.019	0.42
332	DH1716.1	8.297	8.501	5.84	0.007	0.016	0.009	17.68	17.56	16.71		332	DH1716.1	0.327655	0.369344	0.276744	0.288129
332	DH1716.2	8.387	8.719	6.504	0.011	0.01	0.007	16.04	16.33	15.4		332	DH1716.2	0.250323	0.281682	0.205555	0.236453
332	DH1716.3	8.513	8.704	6.133	0.011	0.018	0.011	16.83	16.42	16		332	DH1716.3	0.203335	0.280518	0.15774	0.168708
332	DH1716.4	8.844	8.965	6.5	0.01	0.018	0.011	17.54	17.05	16.83		332	DH1716.4	0.225062	0.25036	0.158659	0.270191
332	DH1717.1	14.47	8.426	9.722	0.132	0.017	0.027	16.33	14.25	16.15		332	DH1717.1	0.00998545	0.00913609	0.128748	3.15734
332	DH1717.2	13.6	0.116	9.056	0.022	0.038	0.012	17.15	15.12	17.09		332	DH1717.2	0.200923	0.0663549	0.247873	20.761
332	DH1718.1	8.772	9.047	7.421	1.025	0.776	0.011	20.08	19	18.75		332	DH1718.1	0.492394	0.801709	0.567689	0.774928
332	DH1718.2	6.226	6.872	4.568	0.017	0.04	0.011	17.18	14.87	14.99		332	DH1718.2	1.31668	2.16912	0.929403	0.940943
332	DH1718.5	8.655	9.644	7.843	0.014	0.011	0.005	17.23	16.96	16.48		332	DH1718.5	0.483101	0.560183	0.242817	0.393066
332	DH1718.6	8.647	9.126	7.885	0.006	0.014	0.009	17.98	17.47	17.39		332	DH1718.6	0.472231	0.55775	0.300381	0.389093
332	DH1719.1	8.307	8.362	4.968	0.427	0.055	0.297	17.39	15.16	14.15		332	DH1719.1	0.341827	0.819622	0.431142	0.666862
332	DH1719.2	15.7	16.58	9.621	0.041	0.058	0.045	18.55	16.49	15.49		332	DH1719.2	0.359997	0.429346	0.301127	0.526641
332	DH1719.3	15.33	15.46	9.866	0.029	0.016	0.006	16.99	15.05	14.38		332	DH1719.3	0.397196	0.412966	0.231564	0.380701
332	DH1720.1	4.495	4.677	4.907	0.337	0.075	0.03	15.17	12.42	12.21		332	DH1720.1	15.3528	9.83915	1.36788	2.856
332	DH1720.2	4.683	4.999	4.952	0.052	0.05	0.081	14.22	11.68	11.61		332	DH1720.2	13.4347	20.2381	3.2526	1.88258
332	DH1721.2	12.48	0.0685	8.726	0.009	0.022	0.007	15.76	14.88	16.42		332	DH1721.2	0.104691	0.56803	0.333611	11.9154
332	DH1721.3	13.34	0.5848	9.645	0.014	0.046	0.011	17.85	17.63	18.73		332	DH1721.3	0.0314804	>25	0.269084	10.0455
332	DH1721.4	13.3	0.1529	9.063	0.226	0.227	0.004	17.15	15.7	17.54		332	DH1721.4	0.0679359	2.05165	0.182667	4.61436
332	DH1721.5	10.44	3.528	7.165	0.12	0.014	0.011	14.69	13.19	14.64		332	DH1721.5	0.10535	>25	0.836493	24.523
332	DH1721.6	13.12	8.074	9.372	0.01	0.017	0.011	15.74	13.5	16.6		332	DH1721.6	0.0667313	2.6894	0.288071	10.7275
332	DH1722.1	7.47	7.601	4.277	0.1	0.026	0.126	15.14	13.32	12.65		332	DH1722.1	0.467418	0.685938	0.850577	0.785428
332	DH1722.2	8.522	8.707	6.221	0.031	0.015	0.01	16.65	14.21	13.54		332	DH1722.2	0.329519	0.327355	0.318314	0.307579
332	DH1819	5.338	6.022	6.519	0.012	0.027	0.021	17.01	15.28	14.77		332	DH1819	2.03593	2.298	1.09619	1.36409
332	DH1834	8.02	8.27	8.452	0.008	0.017	0.009	17.43	15.9	15.86		332	DH1834	0.425298	0.497589	0.367825	0.259562
332	DH1969	5.985	5.869	4.686	0	0	0	13.057	11.709	12.204		332	DH1969	2.4	4.7	1.5	10.9
440	DH1733.1	7.234	6.66	5.459	0.03882	0	0	8.981	11.33	12.85		440	DH1733.1	0.449296	0.236395	0.215541	0.203903
440	DH1783	14.24	2.444	11.51	12.41	10.48	0.005033	11.06	12.53	14.65		440	DH1783	0.004	0.136	0.0581108	0.914973
440	DH1785	6.263	5.996	3.584	0.2297	0.1336	0	7.791	10.45	11.29		440	DH1785	1.51822	1.2744	0.877401	0.82044
440	DH1786.1	12.82	12.38	11.02	12.1	11.53	0	11.38	1.389	1.419		440	DH1786.1	0.0116565	0.00491816	0.0358026	3.18673
440	DH1812	16.73	0.7027	14.99	16.44	0.644	16.01	18.16	16.85	18.36		440	DH1812	0.015803	8.38842	0.0283426	6.628
440	DH1813	6.657	7.113	8.88	0.294	0.017	0.351	17.16	15.68	15.63		440	DH1813	6.1465	8.49467	1.1356	1.85442
440	DH1814	7.317	7.777	7.951	0.055	0.016	0.041	17.72	16.6	16.38		440	DH1814	3.60327	6.16812	0.717294	0.712072
440	DH1816	6.131	6.695	8.504	0.013	0.016	0.012	17.2	15.52	15.08		440	DH1816	>25	>25	2.38527	2.26085
440	DH1817.1	8.573	8.884	9.847	0.008	0.019	0.006	17.33	17.19	17.22		440	DH1817.1	>25	>25	0.328555	0.321251
440	DH1818	8.27	8.651	5.545	0.007	0.013	0.007	17.3	14.23	13.63		440	DH1818	0.751577	1.10769	0.702824	0.735178
468	DH1739.2	5.259	5.559	2.488	0.015	0.021	0.063	14.75	11.6	10.8		468	DH1739.2	1.83798	2.04376	1.86764	1.85317
468	DH1739.3	5.715	5.696	3.002	0.159	0.02	1.825	13.73	11.08	10.18		468	DH1739.3	0.720125	0.790913	0.900239	0.847296
468	DH1781	8.497	7.628	7.415	0	0	0	9.441	12.62	14.04		468	DH1781	1.00752	0.628326	0.39964	0.378226
468	DH1782	5.919	5.812	5.033	0	0	0	7.938	10.8	12.12		468	DH1782	>50	16.5274	0.978496	0.725077
468	DH1809	9.151	9.605	6.293	0.033	0.021	0.035	19.05	16.75	15.67		468	DH1809	0.55088	0.76813	0.43993	0.379931
468	DH1810	1.55	1.137	1.265	1.422	1.006	0.17	17.32	17	18.61		468	DH1810	4.37222	5.62468	4.01565	4.46661
468	DH1970	14.572	6.489	14.136	14.568	8.189	0	15.012	12.561	11.947		468	DH1970	0.0029	0.45	0.02	6.5
469	DH1530.1	15.051	0	15.066	16.036	0	5.374	15.601	0	13.379		469	DH1530.1	0.001878	>50	0.045	1.17584
469	DH1530.3	15.358	0	15.537	16.479	0	7.289	16.219	1.903	16.247		469	DH1530.3	0.0006	>50	0.02098	0.300136
469	DH1530.4	14.451	0	14.57	15.401	0	3.543	15.099	0	12.751		469	DH1530.4	0.002541	>50	0.046399	1.65634
469	DH1530.5	14.975	0	15.078	16.165	0	6.768	15.939	2.83	15.927		469	DH1530.5	0.0006	20.5232	0.03887	0.445945
469	DH1530.6	15.229	0	15.434	16.161	0	8.199	15.877	0	14.2		469	DH1530.6	0.002172	>50	0.046774	1.0063
469	DH1530.8	15.633	0	15.711	16.483	0	4.123	16.324	0	14.455		469	DH1530.8	0.001019	>50	0.037121	1.48624
469	DH1530.9	15.411	0	15.595	16.112	0	5.498	15.781	0	14.233		469	DH1530.9	0.001	>50	0.0280085	0.847046
469	DH1530.10	15.335	0	15.478	16.384	0	7.278	15.678	0	6.565		469	DH1530.10	0.0390789	>50	0.0267608	5.65091
469	DH1530.11	14.803	0	14.992	15.776	0	11.19	15.398	0	14.848		469	DH1530.11	0.004	>50	0.0365523	0.529728
469	DH1530.12	14.928	0	15.055	16.038	0	8.932	15.685	5.115	15.801		469	DH1530.12	0.004	>50	0.0201719	0.330047
469	DH1530.23	12.713	0	12.57	13.231	0	4.628	13.377	0	10.343		469	DH1530.23	<0.01	>50	0.033	1
469	DH1724.1	9.431	9.641	4.425	0.033	0.027	0.013	17.39	13.57	11.79		469	DH1724.1	0.545974	0.435202	0.850462	1.2534
469	DH1731.1	7.907	7.836	4.088	0.1361	0.08234	0	8.382	11.15	11.56		469	DH1731.1	0.896363	0.700037	0.658413	0.759906
469	DH1731.3	8.883	8.787	7.221	0	0	0	7.977	11.53	10.94		469	DH1731.3	0.530032	0.414379	0.382988	0.429893
469	DH1731.4	6.545	6.052	2.78	0.00139	0	0	7.333	9.836	10.21		469	DH1731.4	3.94404	4.38772	6.11153	2.66166
469	DH1731.5	9.967	10.34	7.086	0.011	0.022	0.025	17.94	15.28	14.04		469	DH1731.5	0.685821	0.562757	0.691801	1.10143
469	DH1745.1	6.656	6.062	5.006	0.05493	0.03017	0	9.423	11.64	12.76		469	DH1745.1	1.26952	1.15694	0.776372	1.00413
469	DH1746	6.908	6.561	3.776	0	0	0.007318	6.784	8.607	9.288		469	DH1746	0.454155	0.338255	0.281299	0.304412
469	DH1747.1	6.681	6.382	3.188	0.00035	0	0	8.033	10.57	10.78		469	DH1747.1	4.13704	10.3043	1.34152	5.08799
469	DH1748.1	6.338	5.606	6.308	0	0	0	9.599	11.05	12.3		469	DH1748.1	3.8405	4.36319	1.06433	1.2856
469	DH1749	5.464	4.599	5.095	0	0	0	7.585	9.988	10.86		469	DH1749	>50	>50	2.5759	4.5181
469	DH1827.1	8.029	8.119	7.806	0.007	0.019	0.013	18.75	15.65	15.63		469	DH1827.1	0.669794	3.07631	0.804988	1.24915
469	DH1829	7.313	7.551	7.436	0.022	0.021	0.012	17.36	15.48	15.05		469	DH1829	1.89901	1.39841	0.786516	1.32779
469	DH1832.1	8.36	9.094	9.212	0.005	0.011	0.004	15.97	15.57	15.43		469	DH1832.1	0.387508	0.4755	0.123387	0.312362
469	DH1750	12.921	12.705	12.765	13.73	12.241	0	15.489	0	0		469	DH1750	0.0024	0.0068	0.063	3.9
475	DH1737.1	6.796	6.401	3.251	0.07595	0.05717	0	7.169	9.235	9.927		475	DH1737.1	0.377774	0.266504	0.398848	0.317729
475	DH1737.2	7.887	7.003	3.456	0	0	0	7.18	9.543	9.185		475	DH1737.2	0.35029	0.270988	0.309722	0.34106
475	DH1737.3	7.117	6.388	3.143	0	0	0	6.874	9.232	9.501		475	DH1737.3	0.436389	0.330922	0.408361	0.347242
475	DH1753	6.013	5.705	4.95	0	0.01655	0	8.887	11.54	12.46		475	DH1753	30.689	12.0877	0.675029	0.609252
475	DH1754.1	5.804	5.438	4.727	0	0	0	8.246	9.945	10.78		475	DH1754.1	1.63223	1.29883	0.630612	0.75578
475	DH1755	5.601	5.394	2.702	0	0	0	6.797	9.659	9.556		475	DH1755	6.55153	13.3375	1.04162	1.20261
475	DH1756	7.367	6.876	7.284	0	0.01044	0	9.585	12.27	12.69		475	DH1756	2.61483	2.77744	0.332792	0.568464
475	DH1757	5.754	4.908	2.295	0	0	0	8.132	10.33	10.69		475	DH1757	5.46138	10.9683	2.20843	2.88843
475	DH1758	5.175	4.239	3.836	0	0	0	7.08	9.086	9.712		475	DH1758	>50	>50	1.47859	0.752472
475	DH1967	12.343	4.984	10.722	10.2	2.866	10.918	14.19	14.363	13.712		475	DH1967	5	7.2	0.013	12.6
		CH0505_TF D7gp120/293F/Mon	CH0505_CON D7gp120_D368R_avi/293F/Mon	CH505TFD8N156KN160K_avi/293i Mon	CH505TFgp120lV123_GSlinker_core_v2/293F/Mon	CH505TFgp120lV123_GSlinker_core_v2_G367R/293F/core	CH505TFgp120lV123_GSlinker_core_v2_STGv2_avi/293F	CH505TFchim.6R.SOSIP.MD39_2P_csorta.10lnQQ-avi-Bio/GnTi- (strep)	CH505M5.G458Y_K282D_G459I.chim.6R.SOSIP.MD39_2P_csorta.10lnQQ-avi-Bio/GnTI- (strep)	CH505M5.G458Ychim.6R.SOSIP.MD39_2P_csorta.10lnQQ-avi-Bio/GnTI- (Strep)				CH505.gly4	CH505gly4.S365P	CH505.w4.3	CH505.TF
Reference mAbs	2G12	8.311	8.895	9.275	7.249	6.999	7.625	9.401	9.854	9.731		Reference mAbs	CH01-31	0.001352	0.005786	0.058742	0.1018
	Ch235UCA	0.06067	0.07123	0.03537	0.004667	0.009835	0.007198	0.5069	0.4397	13.5			CH103_UCA	>25	>25	>25	>25
	CH235.12	10.01	4.026	8.824	7.585	1.365	2.112	12.92	13.09	13.06			CH103_IA8	0.002243	>25	2.82848	>25
	CH103UCA	5.052	0.06463	0.9917	0.2174	0.01127	0.004695	8.82	0.08931	0.4409			CH103_IA4	<0.001	>25	0.200976	2.73358
	AB82	0.219	0.2501	0.1428	0.002457	0.006745	0.006078	3.233	2.947	2.849			CH103_IA3	<0.001	>25	0.23352	3.28569
													CH103	<0.001	0.00511813	0.104946	1.27166
